# A Diagnostic Blind Spot: Deep intronic SVA_E Insertion identified as the most Common Pathogenic Variant Associated with Canavan Disease

**DOI:** 10.1101/2024.12.18.24318806

**Authors:** Carlos A. Dominguez Gonzalez, Katrina M. Bell, Ramakrishnan Rajagopalan, Michelle G. de Silva, Aída Lemes, Cristina Zabala, Florencia Pérez, Alfredo Cerisola, Arastoo Vossough, Matthew T. Whitehead, Chloe Cunningham, Natasha J. Brown, Rebecca Quin, Cas Simons, Thomas Conway, Eloise Uebergang, Rocio Rius, Meutia A. Kumaheri, Emma Kotes, Ananya Vohra, Miranda PG Zalusky, Zachary B. Anderson, Sophie HR Storz, Sydney A. Ward, Joy Goffena, Jonas A. Gustafson, Susan M. White, Adeline Vanderver, Danny E. Miller

## Abstract

Canavan disease (CD) is a neurodegenerative disorder caused by biallelic disease-causing variants in the *ASPA* gene. Here, we utilized long-read sequencing (LRS) to investigate eight individuals clinically diagnosed with Canavan disease but without definitive genetic diagnoses. Our analyses identified a recurring previously unreported intronic SVA_E retrotransposon insertion within *ASPA* in all eight individuals. Surprisingly, the frequency of this variant in population databases suggests it is the most common pathogenic variant in *ASPA* and should be evaluated in diagnostic testing and carrier screening for CD. Additionally, this finding has implications for the broader rare disease community, as it highlights a substantial blind spot in standard short-read diagnostic pipelines, which historically have missed or overlooked these types of insertions. This discovery highlights the power of emerging technologies, such as LRS and RNA-sequencing (RNA-seq), to bring new classes of variants into diagnostic utility for genetic disorders like CD.
