## Supplemental Tables 1 & 2 for "A Diagnostic Blind Spot: Deep intronic SVA_E Insertion identified as the most Common Pathogenic Variant Associated with Canavan Disease"

### Sheet: Table S1
Target Chromosome	Target Start	Target End	Target Gene
chr11	123900000	125950000	HEPACAM
chr14	86800000	89000000	GALC
chr15	71300000	73400000	HEXA
chr16	18850000	20900000	GRPC5B
chr16	80050000	82100000	GCSH
chr17	2450000	4550000	ASPA
chr17	43900000	45950000	GFAP
chr17	50100000	50300000	COL1A1
chr18	25850000	27900000	AQP4
chr19	11850000	13950000	GCDH
chr22	49050000	51650000	MLC1-ARSA
chr3	48400000	50450000	AMT
chr5	73600000	75750000	HEXB
chr9	5500000	7650000	GLDC
chrX	147850000	148050000	FMR1

### Sheet: Table S2
gnomAD ID	rsIDs	HGVS Consequence	VEP Annotation	ClinVar Clinical Significance	ClinVar Variation ID	Allele Count	Allele Number	Allele Frequency	Homozygote Count
17-3499060-C-A	rs28940574	p.Ala305Glu	missense_variant	Pathogenic	2607	487	1613988	0.000301737	0
17-3499000-A-C	rs28940279	p.Glu285Ala	missense_variant	Pathogenic	2605	356	1614100	0.000220556	0
17-3476371-G-A	rs104894553	p.Arg71His	missense_variant	Pathogenic/Likely pathogenic	2616	181	1613924	0.000112149	0
17-3494408-C-A	rs12948217	p.Tyr231Ter	stop_gained	Pathogenic	2609	67	1612170	4.15589e-05	0
17-3483569-G-A	rs770706390	p.Arg168His	missense_variant	Pathogenic/Likely pathogenic	550697	53	1613668	3.28444e-05	0
17-3499015-AAAAG-A	rs766720790	p.Glu293LeufsTer8	frameshift_variant	Pathogenic/Likely pathogenic	371665	52	1614236	3.22134e-05	0
17-3498892-A-T	rs104894552	p.Asp249Val	missense_variant	Pathogenic/Likely pathogenic	2615	29	1576364	1.83968e-05	0
17-3498966-G-A	rs761064915	p.Gly274Arg	missense_variant	Pathogenic/Likely pathogenic	188788	27	1613866	1.673e-05	0
17-3476238-G-A	rs766328537	p.Gly27Arg	missense_variant	Pathogenic/Likely pathogenic	188888	27	1614018	1.67284e-05	0
17-3498984-C-T	rs750505963	p.Pro280Ser	missense_variant	Pathogenic/Likely pathogenic	554736	23	1614120	1.42493e-05	0
17-3481727-A-G	rs148451498	p.Asn121Asp	missense_variant	Likely pathogenic	1176650	21	1613682	1.30137e-05	0
17-3494392-T-C	rs201887670	p.Ile226Thr	missense_variant	Likely pathogenic	2503918	18	1613020	1.11592e-05	0
17-3499005-G-A	rs774323189	p.Ala287Thr	missense_variant	Pathogenic/Likely pathogenic	188803	15	1614016	9.29359e-06	0
17-3481603-C-CA	rs756198538	p.Met82AsnfsTer8	frameshift_variant	Pathogenic/Likely pathogenic	370554	11	1612574	6.82139e-06	0
17-3489249-C-A	rs786204572	p.Pro181Thr	missense_variant	Pathogenic/Likely pathogenic	188940	10	1611524	6.20531e-06	0
17-3476319-A-C	rs757607501	p.Asn54His	missense_variant	Likely pathogenic	1521499	8	1614100	4.95632e-06	0
17-3489343-G-T	rs753871454	c.634+1G>T	splice_donor_variant	Pathogenic/Likely pathogenic	551174	7	1589510	4.40387e-06	0
17-3494446-A-G	rs1057516995	p.His244Arg	missense_variant	Likely pathogenic	371086	7	1604164	4.36364e-06	0
17-3481601-A-T	rs780936696	c.237-2A>T	splice_acceptor_variant	Pathogenic/Likely pathogenic	189114	6	1612944	3.71991e-06	0
17-3476206-T-C	rs769653717	p.Ile16Thr	missense_variant	Pathogenic/Likely pathogenic	550560	6	1614112	3.71721e-06	0
17-3494369-C-A	rs104894549	p.Cys218Ter	stop_gained	Pathogenic	2608	5	1611054	3.10356e-06	0
17-3489247-G-T	rs1014551540	p.Gly180Val	missense_variant	Likely pathogenic	554476	4	1610862	2.48314e-06	0
17-3476161-T-C	rs1057516879	p.Met1?	start_lost	Pathogenic/Likely pathogenic	370934	4	1613106	2.47969e-06	0
17-3494407-A-G	rs104894550	p.Tyr231Cys	missense_variant	Pathogenic	2612	4	1613150	2.47962e-06	0
17-3483568-C-T	rs937670540	p.Arg168Cys	missense_variant	Pathogenic/Likely pathogenic	813438	4	1613858	2.47853e-06	0
17-3489238-T-TAG	rs2073779014	p.Val179LysfsTer10	frameshift_variant	Pathogenic	2855129	3	1586474	1.89099e-06	0
17-3494406-T-C	rs778203652	p.Tyr231His	missense_variant	Likely pathogenic	2129207	3	1613362	1.85947e-06	0
17-3481734-G-A	rs1057521115	p.Gly123Glu	missense_variant	Pathogenic/Likely pathogenic	381631	3	1613384	1.85945e-06	0
17-3499087-A-G	rs745832703	p.Ter314TrpextTer45	stop_lost	Likely pathogenic	950717	3	1613470	1.85935e-06	0
17-3481706-G-T	rs1446467099	p.Asp114Tyr	missense_variant	Pathogenic/Likely pathogenic	555643	3	1613774	1.859e-06	0
17-3476321-C-A	rs779440632	p.Asn54Lys	missense_variant	Pathogenic/Likely pathogenic	839442	3	1614146	1.85857e-06	0
17-3476247-C-G	rs2073520755	p.Leu30Val	missense_variant	Pathogenic	2907504	3	1614178	1.85853e-06	0
17-3481708-C-A	rs2150746796	p.Asp114Glu	missense_variant	Pathogenic	1323943	2	1613750	1.23935e-06	0
17-3499067-TA-T	rs1057516309	p.Ile308PhefsTer23	frameshift_variant	Likely pathogenic	370201	2	1614098	1.23908e-06	0
17-3476236-C-T	rs1480068143	p.Thr26Ile	missense_variant	Likely pathogenic	1342194	2	1614146	1.23905e-06	0
17-3476239-G-T	rs1457802163	p.Gly27Val	missense_variant	Likely pathogenic	1762000	2	1614172	1.23903e-06	0
17-3489233-A-C	rs778385612	c.527-2A>C	splice_acceptor_variant	Likely pathogenic	550715	1	1579268	6.33205e-07	0
17-3489233-A-G		c.527-2A>G	splice_acceptor_variant	Likely pathogenic	2678891	1	1579268	6.33205e-07	0
17-3489234-G-A		c.527-1G>A	splice_acceptor_variant	Likely pathogenic	2107642	1	1588058	6.297e-07	0
17-3489343-G-A		c.634+1G>A	splice_donor_variant	Pathogenic	2678887	1	1589630	6.29077e-07	0
17-3481799-G-A		c.432+1G>A	splice_donor_variant	Likely pathogenic	2736392	1	1590380	6.28781e-07	0
17-3481793-A-T	rs199565861	p.Ile143Phe	missense_variant	Pathogenic/Likely pathogenic	372307	1	1596008	6.26563e-07	0
17-3481792-C-A	rs1380839164	p.Tyr142Ter	stop_gained	Pathogenic	1411157	1	1600734	6.24713e-07	0
17-3494355-G-T	rs1057516416	p.Glu214Ter	stop_gained	Likely pathogenic	370344	1	1606016	6.22659e-07	0
17-3489256-C-T		p.Pro183Leu	missense_variant	Likely pathogenic	1705409	1	1612482	6.20162e-07	0
17-3489265-T-C	rs747438350	p.Val186Ala	missense_variant	Likely pathogenic	2800463	1	1612778	6.20048e-07	0
17-3489265-T-A	rs747438350	p.Val186Asp	missense_variant	Pathogenic	2137874	1	1612778	6.20048e-07	0
17-3476397-T-C	rs1567608718	c.236+2T>C	splice_donor_variant	Likely pathogenic	843972	1	1612990	6.19967e-07	0
17-3476396-G-A	rs1555538157	c.236+1G>A	splice_donor_variant	Likely pathogenic	550670	1	1613010	6.19959e-07	0
17-3489312-G-C	rs147763700	p.Ala202Pro	missense_variant	Likely pathogenic	488070	1	1613040	6.19947e-07	0
17-3476162-G-T	rs1597422213	p.Met1?	start_lost	Likely pathogenic	813437	1	1613092	6.19927e-07	0
17-3481751-G-A	rs773049803	p.Glu129Lys	missense_variant	Likely pathogenic	929164	1	1613116	6.19918e-07	0
17-3494392-TAGAG-T	rs1555540674	p.Glu227LysfsTer36	frameshift_variant	Likely pathogenic	552391	1	1613138	6.1991e-07	0
17-3494407-AC-A	rs1057516315	p.Arg233GlyfsTer31	frameshift_variant	Likely pathogenic	370207	1	1613148	6.19906e-07	0
17-3489288-C-T	rs1482032907	p.Gln194Ter	stop_gained	Pathogenic/Likely pathogenic	984306	1	1613174	6.19896e-07	0
17-3481723-CTCTA-C	rs2073633067	p.Ser120ThrfsTer16	frameshift_variant	Pathogenic	1732890	1	1613754	6.19673e-07	0
17-3483501-TTCTCTGGCTCCAC-T	rs2073669074	p.Ser146TyrfsTer7	frameshift_variant	Pathogenic/Likely pathogenic	870537	1	1613902	6.19616e-07	0
17-3476370-C-A		p.Arg71Ser	missense_variant	Pathogenic	1786218	1	1614034	6.19566e-07	0
17-3498967-G-A	rs2150764080	p.Gly274Glu	missense_variant	Likely pathogenic	1478536	1	1614088	6.19545e-07	0
17-3476368-A-G	rs1470172490	p.Asn70Ser	missense_variant	Pathogenic	2736390	1	1614146	6.19523e-07	0
17-3476230-A-G	rs104894551	p.Glu24Gly	missense_variant	Likely pathogenic	2614	1	1614172	6.19513e-07	0
17-3483531-T-G		p.Tyr155Ter	stop_gained	Likely pathogenic	3240536	1	1614228	6.19491e-07	0
17-3499008-T-C		p.Tyr288His	missense_variant	Likely pathogenic	2861408	1	1614234	6.19489e-07	0
